# Aerosol SARS-CoV-2 in hospitals and long-term care homes during the COVID-19 pandemic

**DOI:** 10.1101/2021.05.31.21257841

**Authors:** Gary Mallach, Samantha B. Kasloff, Tom Kovesi, Anand Kumar, Ryan Kulka, Jay Krishnan, Benoit Robert, Michaeline McGuinty, Sophia den Otter-Moore, Bashour Yazji, Todd Cutts

## Abstract

**Background:** Few studies have quantified aerosol concentrations of SARS-CoV-2 in hospitals and long-term care homes, and fewer still have examined samples for viability. This information is needed to clarify transmission risks beyond close contact.

**Methods:** We deployed particulate air samplers in rooms with COVID-19 positive patients in hospital ward and ICU rooms, rooms in long-term care homes experiencing outbreaks, and a correctional facility experiencing an outbreak. Samplers were placed between 2 and 3 meters from the patient. Aerosol (small liquid particles suspended in air) samples were collected onto gelatin filters by Ultrasonic Personal Air Samplers (UPAS) fitted with <2.5µm (micrometer) and <10 µm size-selective inlets operated for 16 hours (total 1.92m^3^), and with a Coriolis Biosampler over 10 minutes (total 1.5m^3^). Samples were assayed for viable SARS-CoV-2 virus and for the viral genome by multiplex PCR using the E and N protein target sequences. We validated the sampling methods by inoculating gelatin filters with viable vesicular stomatitis virus (VSV), and with three concentrations of viable SARS-CoV-2, operating personal samplers for 16hrs, and quantifying viable virus recovery by TCID_50_ assay.

**Results:** In total, 138 samples were collected from 99 rooms. RNA samples were positive in 9.1% (6/66) of samples obtained with the UPAS 2.5µm samplers, 13.5% (7/52) with the UPAS 10µm samplers, and 10.0% (2/20) samples obtained with the Coriolis samplers. Culturable virus was not recovered in any samples. Viral RNA was detected in 10.9% of the rooms sampled. There was no significant difference in viral RNA recovery between the different room locations or samplers. Method development experiments indicated minimal loss of SARS-CoV-2 viability via the personal air sampler operation.

**Key Findings:** Although a subset of aerosol samples exhibited detectable SARS-CoV-2 RNA at low titres, the presence of viable SARS-CoV-2 virus in aerosols appears to be infrequent at >2m distance.
