## Supplemental Table 1 for "Aerosol SARS-CoV-2 in hospitals and long-term care homes during the COVID-19 pandemic"

### Sheet: Suplemental 
Collection Event	Room Type	Sampler Type	Sampler Type	Air Change Rate	Np Target Ct	E Target Ct	Copy Number/mL	Copy Concentration (copy /m3)
1	ICU	UPAS 2.5um	2.5	12		34.3	71.6287	74.6132
	ICU	Coriolis	100	12
2	Ward	UPAS 2.5um	2.5	15.9
	Ward	Coriolis	100	15.9
3	ICU	UPAS 2.5um	2.5	12
	ICU	Coriolis	100	12
4	Ward	UPAS 2.5um	2.5	7
	Ward	UPAS 2.5um	2.5	7	36.95	36.89	276.03	287.531
	Ward	Coriolis	100	7
5	Ward	UPAS 2.5um	2.5	6.5
	Ward	UPAS 2.5um	2.5	6.5
	Ward	Coriolis	100	6.5
6	Ward	UPAS 2.5um	2.5	8
	Ward	UPAS 2.5um	2.5	8
	Ward	Coriolis	100	8
7	Ward	UPAS 2.5um	2.5	6.5
	Ward	UPAS 2.5um	2.5	6.5
	Ward	Coriolis	100	6.5
8	Ward	UPAS 2.5um	2.5	6.5
	Ward	UPAS 2.5um	2.5	6.5
	Ward	Coriolis	100	6.5
9	ICU	UPAS 2.5um	2.5	12
	ICU	Coriolis	100	12	35.65	33.77	100.765	104.964
10	Ward	UPAS 2.5um	2.5	8
	Ward	Coriolis	100	8
11	Ward	UPAS 2.5um	2.5	8
	Ward	Coriolis	100	8
12	Ward	UPAS 2.5um	2.5	8
	Ward	Coriolis	100	8
13	ICU	UPAS 2.5um	2.5	13
	ICU	Coriolis	100	13
14	ICU	UPAS 2.5um	2.5	10
	ICU	Coriolis	100	10
15	Ward	UPAS 2.5um	2.5	6.5
16	ICU	UPAS 2.5um	2.5	13
	ICU	Coriolis	100	13
17	ICU	UPAS 2.5um	2.5	12
	ICU	Coriolis	100	12
18	ICU	UPAS 2.5um	2.5	15.9	37.06	32.75	197.102	205.315
	ICU	Coriolis	100	15.9
19	ICU	UPAS 2.5um	2.5	9.5
	ICU	Coriolis	100	9.5	34.28	31.23	529.712	551.783
20	ICU	UPAS 2.5um	2.5	15.9
	ICU	Coriolis	100	15.9
26	LTC	UPAS 2.5um	2.5
27	LTC	UPAS 2.5um	2.5
28	LTC	UPAS 10um	10	10
29	LTC	UPAS 10um	10	10
30	LTC	UPAS 10um	10	10
34	Ward	UPAS 2.5um	2.5	7
	Ward	UPAS 10um	10	7
35	Ward	UPAS 2.5um	2.5	14		33.71	105.3	109.688
	Ward	UPAS 10um	10	14
36	Ward	UPAS 2.5um	2.5	7
	Ward	UPAS 10um	10	7
37	Ward	UPAS 2.5um	2.5	6
	Ward	UPAS 10um	10	6
38	Ward	UPAS 2.5um	2.5	6
	Ward	UPAS 10um	10	6
39	Ward	UPAS 2.5um	2.5	8
	Ward	UPAS 10um	10	8
40	Ward	UPAS 2.5um	2.5	8
	Ward	UPAS 10um	10	8
41	Ward	UPAS 2.5um	2.5	8
	Ward	UPAS 10um	10	8
42	ICU	Coriolis	100	16
43	Ward	UPAS 2.5um	2.5	6
44	Ward	UPAS 10um	10	6
45	Ward	UPAS 2.5um	2.5	6.5
	Ward	UPAS 10um	10	6.5
46	Ward	UPAS 2.5um	2.5	6.5
	Ward	UPAS 10um	10	6.5
47	Ward	UPAS 2.5um	2.5	6.5		35.38	70.6273	73.5701
	Ward	UPAS 10um	10	6.5
48	Ward	UPAS 2.5um	2.5	14
	Ward	UPAS 10um	10	14
50	Ward	UPAS 2.5um	2.5	8
	Ward	UPAS 10um	10	8
51	Ward	UPAS 2.5um	2.5	8
	Ward	UPAS 10um	10	8
52	Ward	UPAS 2.5um	2.5	8
	Ward	UPAS 10um	10	8		34.88	95.6367	99.6216
53	Ward	UPAS 2.5um	2.5	8
	Ward	UPAS 10um	10	8	36.37	35.61	61.2557	63.808
54	Ward	UPAS 10um	10	6
55	Ward	UPAS 10um	10	6
56	Ward	UPAS 10um	10	6
57	Ward	UPAS 10um	10	6
58	Ward	UPAS 2.5um	2.5	6
59	Ward	UPAS 2.5um	2.5	6
60	Ward	UPAS 2.5um	2.5	12
61	Ward	UPAS 2.5um	2.5	12
65	Ward	UPAS 10um	10	6
66	Ward	UPAS 2.5um	2.5	6
67	Ward	UPAS 2.5um	2.5	6
	Ward	UPAS 10um	10	6
68	ICU	UPAS 2.5um	2.5	12
	ICU	UPAS 10um	10	12
69	Ward	UPAS 2.5um	2.5
	Ward	UPAS 10um	10	6.5
71	Ward	UPAS 2.5um	2.5	6.5
	Ward	UPAS 10um	10	6.5
72	Ward	UPAS 2.5um	2.5	6.5
	Ward	UPAS 10um	10	6.5
73	Ward	UPAS 2.5um	2.5	6.5	36	35.16	80.8734	84.2431
	Ward	UPAS 10um	10	6.5	36.09	33.3	250.575	261.015
74	Ward	UPAS 2.5um	2.5	8.8
	Ward	UPAS 10um	10	8.8
75	Ward	UPAS 2.5um	2.5	6.5
	Ward	UPAS 10um	10	6.5
76	Ward	UPAS 2.5um	2.5	6.5
	Ward	UPAS 10um	10	6.5
77	Ward	UPAS 2.5um	2.5	6.5
	Ward	UPAS 10um	10	6.5
78	Ward	UPAS 2.5um	2.5	6.5
	Ward	UPAS 10um	10	6.5
79	Ward	UPAS 2.5um	2.5	6.5
	Ward	UPAS 10um	10	6.5
80	Ward	UPAS 2.5um	2.5	6
81	Ward	UPAS 10um	10	6
82	LTC	UPAS 10um	10	2
83	LTC	UPAS 10um	10	2
84	LTC	UPAS 10um	10	2	37.96	35	89.0054	92.7139
85	LTC	UPAS 10um	10	2	30.17	27.03	11462.3	11939.9
86	LTC	UPAS 10um	10	2
87	LTC	UPAS 10um	10	2
88	LTC	UPAS 10um	10	2	34.78	32.74	353.695	368.432
89	LTC	UPAS 10um	10	2
90	LTC	UPAS 10um	10	2
91	LTC	UPAS 10um	10	2
92	Corrections	UPAS 2.5um	2.5
93	Corrections	UPAS 10um	10
94	Corrections	UPAS 2.5um	2.5
95	Corrections	UPAS 10um	10
96	Corrections	UPAS 2.5um	2.5
97	Corrections	UPAS 10um	10
98	Corrections	UPAS 2.5um	2.5
99	Corrections	UPAS 10um	10		35.47	32.44	378.85	394.635
